# Combined prenatal *Lactobacillus reuteri* and ω-3 supplementation synergistically modulates DNA methylation in neonatal T helper cells

**DOI:** 10.1101/2021.03.25.21254287

**Authors:** Johanna Huoman, David Martínez-Enguita, Elin Olsson, Jan Ernerudh, Lennart Nilsson, Karel Duchén, Mika Gustafsson, Maria C Jenmalm

## Abstract

**Background:** Environmental exposures may alter DNA methylation patterns of T helper cells. As T helper cells are instrumental for allergy development, changes in methylation patterns may constitute a mechanism of action for allergy preventive interventions. While epigenetic effects of separate perinatal probiotic or ω-3 fatty acid supplementation have been studied previously, the combined treatment has not been assessed. We aimed to investigate epigenome-wide DNA methylation patterns in cord blood samples from children in a randomised double-blind placebo-controlled allergy prevention trial using pre- and postnatal combined *Lactobacillus reuteri* and ω-3 fatty acid treatment. To this end, >866 000 CpG sites (MethylationEPIC 850K array) in cord blood CD4+ T cells were examined in samples from all four study arms (double-treatment: n=18, single treatments: probiotics n=16, ω-3 n=15, and double placebo: n=14). Statistical and bioinformatic analyses identified treatment-associated differentially methylated CpGs and genes, which were used to identify treatment-induced network modules. Pathway analyses inferred biological relevance, and comparisons were made to an independent allergy data set.

**Results:** Comparing the active treatments to the double placebo group, most differentially methylated CpGs and genes were hypermethylated, suggesting induction of transcriptional inhibition. The double-treated group showed the largest number of differentially methylated CpGs, of which many were unique, suggesting synergy between interventions. Clusters within the double-treated network module consisted of immune-related pathways, including T cell receptor signalling, and antigen processing and presentation, with similar pathways revealed for the single-treatment modules. CpGs derived from differential methylation and network module analyses were enriched in an independent allergy data set, particularly in the double-treatment group, proposing treatment-induced DNA methylation changes as relevant for allergy development.

**Conclusion:** Prenatal *L. reuteri* and/or ω-3 fatty acid treatment results in hypermethylation and affects immune- and allergy-related pathways in neonatal T helper cells, with potentially

synergistic effects between the interventions and relevance for allergic disease. Further studies need to address these findings on a transcriptional level, and whether the results associate to allergy development in the children. Understanding the role of DNA methylation in regulating effects of perinatal probiotic and ω-3 interventions may provide essential knowledge in the development of efficacious allergy preventive strategies.

**Trial registration:** ClinicalTrials.gov, ClinicalTrials.gov-ID: NCT01542970. Registered 27^th^ of February 2012 – Retrospectively registered, https://clinicaltrials.gov/ct2/show/NCT01542970
