## Supplementary material for "Combined prenatal *Lactobacillus reuteri* and ω-3 supplementation synergistically modulates DNA methylation in neonatal T helper cells": Table S2

### Sheet: Blad1
Differentially methylated genes
Lω vs. PP (n=794)	Direction of methylation	LP vs. PP (n=620)	Direction of methylation	Pω vs. PP (n=494)	Direction of methylation
SEPT2	hyper	SLC28A1	hyper	CCDC109B	hyper
SLC28A1	hyper	PYCRL	hyper	CAPN5	hyper
TFAP4	hyper	PCDHGA4	hyper	FCRLB	hyper
PYCRL	hyper	GRM7	hyper	XPR1	hyper
TRAK1	hyper	ASAP1	hyper	MGAT4C	hyper
FCRLB	hyper	FCRLB	hyper	MIR5095	hyper
DUXA	hyper	NEBL	hyper	MMP10	hyper
LINC01213	hyper	ODZ3	hyper	PTPRR	hyper
ODZ3	hyper	C1orf69	hyper	LOC645323	hyper
SORBS2	hyper	ADRB3	hyper	C2CD4A	hyper
TTLL13	hyper	AREL1	hyper	CHRNA4	hyper
ADRB3	hyper	FSIP2	hyper	PNOC	hyper
CPT1C	hyper	PDIA6	hyper	ENTPD3	hyper
TEPP	hyper	ASB6	hyper	TFDP1	hyper
AREL1	hyper	RHOH	hyper	PIGQ	hyper
PTCH1	hyper	PTCH1	hyper	RPS6KA2	hyper
C19orf60	hyper	TNFRSF10A	hyper	HOXA13	hyper
EPHA4	hyper	RAD51B	hyper	DLEU2	hyper
TULP4	hyper	EPHA4	hyper	ALOX12P2	hyper
TRIM8	hyper	ENTPD3	hyper	PDZD2	hyper
PCDHGA2	hyper	RXRA	hyper	PKIB	hyper
TTC23	hyper	PCDHGA2	hyper	PPDPF	hyper
LOC100420587	hyper	OSMR-AS1	hyper	TCN2	hyper
SIM2	hyper	NTM	hyper	PTPRD	hyper
C4orf31	hyper	PTPRN2	hyper	CST6	hyper
RPS6KA2	hyper	CELF4	hyper	LRRN4	hyper
SALL4	hyper	DLC1	hyper	OAZ3	hyper
PDPK1	hyper	PCMT1	hyper	C1QL3	hyper
WFIKKN2	hyper	LOC100133286	hyper	RIN3	hyper
DKFZp686O24166	hyper	RPS6KA2	hyper	TNFRSF1B	hyper
MFHAS1	hyper	MAGI1	hyper	C17orf54	hyper
ZNF423	hyper	LOC100505478	hyper	MAGI2	hyper
SCNN1A	hyper	SCML4	hyper	ARID1B	hyper
PHF21A	hyper	DKFZp686O24166	hyper	DNAH5	hyper
RNF213	hyper	PHF21A	hyper	PGS1	hyper
DPPA5	hyper	ALOX12P2	hyper	C10orf4	hyper
ZMAT5	hyper	C14orf184	hyper	C12orf77	hyper
ACP5	hyper	PCM1	hyper	ISM1	hyper
TACSTD2	hyper	DPPA5	hyper	MRGPRF	hyper
SMTNL1	hyper	ARHGEF10	hyper	CDH11	hyper
FGFR2	hyper	LRRN4	hyper	CTNND2	hyper
TTLL11	hyper	MYOM1	hyper	ZNF804B	hyper
RPUSD3	hyper	USP35	hyper	PDZRN3	hyper
MRVI1	hyper	MRVI1	hyper	COL18A1	hyper
PCDHA12	hyper	WWTR1	hyper	USP44	hyper
KIF26B	hyper	ATP1B3	hyper	TSPAN5	hyper
RPS25	hyper	WBSCR27	hyper	SCGN	hyper
DLGAP4	hyper	NXN	hyper	MAP3K7CL	hyper
C1QL3	hyper	MYO16	hyper	ESPNL	hyper
DSTN	hyper	CACNA1A	hyper	LINC01604	hyper
BBS9	hyper	C17orf54	hyper	AGPAT3	hyper
PDGFRA	hyper	MAGI2	hyper	KCNG2	hyper
CRABP1	hyper	CCDC33	hyper	SNORD93	hyper
CACNA1A	hyper	TTC23	hyper	SLC6A3	hyper
PQLC2L	hyper	MRGPRE	hyper	CAMK1G	hyper
C17orf54	hyper	SPEF2	hyper	TRIM67	hyper
CARHSP1	hyper	HCRTR2	hyper	C14orf180	hyper
C1orf228	hyper	CTNND2	hyper	DLX4	hyper
MAGI2	hyper	DEFB118	hyper	PKNOX2	hyper
CCDC33	hyper	TEX264	hyper	ABCG2	hyper
INPP5A	hyper	SLC41A3	hyper	ZNF541	hyper
CRISPLD2	hyper	SYNPO2	hyper	CELSR1	hyper
LOC101929268	hyper	FAM171A1	hyper	APC2	hyper
SKA2	hyper	HPS5	hyper	C18orf22	hyper
ARID1B	hyper	PALM2	hyper	LGR6	hyper
C1orf14	hyper	RBM19	hyper	CKS2	hyper
SNORA8	hyper	PCDHA12	hyper	TNFSF14	hyper
PCDHB17	hyper	GALNT9	hyper	CCDC42	hyper
PGS1	hyper	SH2D4B	hyper	MIR6130	hyper
ST14	hyper	BAIAP2L1	hyper	MAP3K9	hyper
ESRP1	hyper	AGPAT3	hyper	PTP4A1	hyper
ZNF132	hyper	MRPL48	hyper	DMBX1	hyper
KIAA0355	hyper	TBC1D12	hyper	CDC26	hyper
LOC100288748	hyper	DPP10	hyper	ATG101	hyper
HPS5	hyper	IQCF2	hyper	ELF3	hyper
SEMA4D	hyper	MIR16-2	hyper	LAMB2	hyper
U2AF1	hyper	CHST4	hyper	C6orf123	hyper
PALM2	hyper	SH3BP4	hyper	PALLD	hyper
WDR1	hyper	TRIM67	hyper	FAAP20	hyper
EIF4E3	hyper	C14orf180	hyper	ANKRD26P3	hyper
LINC01270	hyper	PKHD1	hyper	BRSK2	hyper
ANP32E	hyper	DLEU1	hyper	DEFB119	hyper
SMAGP	hyper	ACIN1	hyper	C5orf66	hyper
AGPAT3	hyper	CPXM2	hyper	OTOP3	hyper
NR2F1	hyper	LGR6	hyper	RAB3C	hyper
KCNN4	hyper	C11orf64	hyper	C10orf93	hyper
NOTCH1	hyper	LINC-PINT	hyper	SLC35E4	hyper
DNMBP	hyper	FGF4	hyper	LINC00545	hyper
GP1BB	hyper	CCDC109B	hyper	DLL3	hyper
IQCF2	hyper	DPEP1	hyper	SLC14A2	hyper
HOXA2	hyper	TRHDE	hyper	FAM38A	hyper
ISM1	hyper	C1orf158	hyper	SPINK4	hyper
GRB2	hyper	C6orf123	hyper	KCNAB1	hyper
GPR27	hyper	BAI1	hyper	EIF4E1B	hyper
DDX39B	hyper	PALLD	hyper	SUN5	hyper
FBXO47	hyper	ANO4	hyper	STON1-GTF2A1L	hyper
PKNOX2	hyper	LOC100996634	hyper	ADRA1A	hyper
ERI3	hyper	C5orf66	hyper	ADGRV1	hyper
LDLRAP1	hyper	PCDHA2	hyper	DNAJC12	hyper
PDIA6	hyper	C1orf107	hyper	LOC101929297	hyper
ZNF580	hyper	MAPK11	hyper	SLC1A7	hyper
LINC00945	hyper	PEX14	hyper	CD164	hyper
MBOAT1	hyper	TDRD9	hyper	ESR1	hyper
PAK1	hyper	SLC20A1	hyper	TBC1D12	hyper
CRNKL1	hyper	AKNAD1	hyper	PHF21A	hyper
MICAL3	hyper	LAMC1	hyper	EDN2	hyper
SEPT5	hyper	ADAM22	hyper	JAZF1-AS1	hyper
ITGB5	hyper	FILIP1	hyper	OLFM1	hyper
C6orf174	hyper	BRUNOL4	hyper	GLIS3-AS1	hyper
SOX2OT	hyper	DEFB119	hyper	BRPF3	hyper
LOC93622	hyper	OTOP3	hyper	SLC45A4	hyper
BAI1	hyper	GFRA1	hyper	ZYG11A	hyper
MGC45800	hyper	LOC100996671	hyper	MT1G	hyper
LGR6	hyper	NBEA	hyper	TOM1L1	hyper
OLFM1	hyper	C10orf93	hyper	NPAS3	hyper
CKS2	hyper	LINC00545	hyper	CTTNBP2	hyper
CLIP2	hyper	SLC14A2	hyper	OTX2OS1	hyper
DAB1	hyper	GABRB3	hyper	OS9	hyper
ZBTB38	hyper	CCDC180	hyper	SORCS2	hyper
GALNT7	hyper	NT5C3A	hyper	DNAH9	hyper
KIF16B	hyper	PARD3	hyper	C22orf40	hyper
RD3L	hyper	FAM38A	hyper	BCL2L10	hyper
PRUNE2	hyper	SLC17A1	hyper	FAM107B	hyper
ZCCHC14	hyper	WFS1	hyper	LRRTM4	hyper
HOXC4	hyper	LRP12	hyper	TIGIT	hyper
ATXN7L1	hyper	LINC00636	hyper	CD59	hyper
AXIN1	hyper	MACROD2	hyper	GCOM1	hyper
SPRYD4	hyper	MIR1265	hyper	RNF151	hyper
ZBTB18	hyper	LOC101928449	hyper	REXO1	hyper
ERCC4	hyper	ABI3BP	hyper	HLA-C	hyper
TNIP3	hyper	MIR7853	hyper	PTPRN2	hyper
NPHP4	hyper	ACTN2	hyper	ADAMTS12	hyper
DPP10	hyper	ADAMTSL2	hyper	MT1M	hyper
SYTL3	hyper	ADRA1A	hyper	LOC101927211	hyper
MEOX1	hyper	UBOX5	hyper	DR1	hyper
C6orf123	hyper	TRPC6	hyper	SIPA1L1	hyper
C14orf73	hyper	PKNOX2	hyper	MYO5A	hyper
MYT1	hyper	CD164	hyper	CYP4Z1	hyper
SHF	hyper	SOX2-OT	hyper	RAB22A	hyper
C12orf65	hyper	MGC23270	hyper	TTLL8	hyper
POC1A	hyper	COMP	hyper	SMC2	hyper
ANKRD26P3	hyper	MEFV	hyper	MBIP	hyper
PCDHGA1	hyper	ATP11A	hyper	PAK2	hyper
CDH13	hyper	OLFM1	hyper	DAOA-AS1	hyper
FRMD3	hyper	GNAI1	hyper	MEGF10	hyper
TDRD9	hyper	ARHGAP21	hyper	NAV2	hyper
MIR6124	hyper	SLFN5	hyper	FLJ12825	hyper
ST6GALNAC2	hyper	GALNT7	hyper	CDKN1A	hyper
AKNAD1	hyper	TMEM100	hyper	ITGB4	hyper
IL1F7	hyper	SULT2B1	hyper	CHST8	hyper
RRBP1	hyper	DLGAP1	hyper	SLC35F3	hyper
FRMD4A	hyper	CNST	hyper	MTMR7	hyper
NPAS2	hyper	SLC45A4	hyper	LOC101927239	hyper
TNXB	hyper	EGFL8	hyper	SCGB1A1	hyper
LAMC1	hyper	C1orf198	hyper	C7orf4	hyper
LOC100132354	hyper	CTTNBP2	hyper	PCDHB4	hyper
CNNM1	hyper	ADCY9	hyper	ZFYVE28	hyper
CPE	hyper	SEPT11	hyper	ADARB1	hyper
BRUNOL4	hyper	SORCS2	hyper	PDE8A	hyper
MRPL51	hyper	SMC4	hyper	PPP1R3G	hyper
SLC25A26	hyper	DNAH9	hyper	MYRIP	hyper
BET1L	hyper	LOC101927415	hyper	CARF	hyper
ESPNL	hyper	DYRK2	hyper	CER1	hyper
AZI2	hyper	LINC00238	hyper	KIF26B	hyper
FARP2	hyper	GPR37	hyper	SLC15A1	hyper
DLL3	hyper	OR4K17	hyper	KCNQ1	hyper
CECR5	hyper	FAM107B	hyper	CEACAM7	hyper
DUSP14	hyper	CCDC19	hyper	CCDC162P	hyper
PELI2	hyper	LOC101927229	hyper	GAD1	hyper
FAM38A	hyper	LMX1B	hyper	ZNF664	hyper
WFS1	hyper	ARHGEF16	hyper	DSC3	hyper
MLLT1	hyper	SENP7	hyper	TNXB	hyper
LRP12	hyper	SAMD12-AS1	hyper	PKNOX2-AS1	hyper
HNRNPM	hyper	RASSF9	hyper	ADAMTS17	hyper
SYK	hyper	TMEM63C	hyper	KLK15	hyper
UNQ6494	hyper	NAV2	hyper	LMX1B	hyper
PREX2	hyper	CSMD2-AS1	hyper	FUT8	hyper
MACROD2	hyper	AFF1	hyper	FILIP1	hyper
MIB2	hyper	KCNN4	hyper	LOC101929427	hyper
KCTD11	hyper	HIVEP2	hyper	GALNT2	hyper
ADAMTS17	hyper	PIEZO1	hyper	PXK	hyper
RAF1	hyper	EIF4E	hyper	TATDN1	hyper
BHLHE22	hyper	CNTNAP2	hyper	TTC34	hyper
EVA1C	hyper	DAOA-AS1	hyper	LOC285766	hyper
RHOT1	hyper	IL6ST	hyper	MSX1	hyper
FBXL7	hyper	FBXO17	hyper	FREM3	hyper
SEMA6C	hyper	GLRX3	hyper	PTPRG	hyper
ACTN2	hyper	ARID3A	hyper	LOC100288866	hyper
LTB4R2	hyper	PP14571	hyper	FLT1	hyper
TRPC6	hyper	LANCL2	hyper	GALNTL6	hyper
ASB10	hyper	TSKU	hyper	GRIK4	hyper
ASAP1	hyper	FAM83E	hyper	FBXO47	hyper
EYA1	hyper	KDM5B	hyper	MAPK4	hyper
MYH11	hyper	GPR183	hyper	PSMD14	hyper
HIST1H1A	hyper	DOCK6	hyper	CHST2	hyper
CD164	hyper	KCNMA1	hyper	ST3GAL5	hyper
OXR1	hyper	ITGB4	hyper	SLC22A9	hyper
TCERG1L	hyper	PCDHA6	hyper	ADAMTS14	hyper
RASL12	hyper	SLC35F3	hyper	MUC5B	hyper
SLC4A8	hyper	SAMD3	hyper	IQGAP1	hyper
CD163L1	hyper	TEAD1	hyper	RBFOX3	hyper
HLA-DRB1	hyper	LRRN2	hyper	KREMEN1	hyper
MRPL28	hyper	ECEL1	hyper	RPL27A	hyper
SNAP23	hyper	KCNB2	hyper	ROR2	hyper
STK40	hyper	KCNG2	hyper	TTC27	hyper
SCN1A	hyper	SCGB1A1	hyper	OTX2-AS1	hyper
ARHGAP21	hyper	FGFR1	hyper	FAM82A1	hyper
LOC100289473	hyper	RNF138	hyper	CRISPLD2	hyper
LRRN2	hyper	CUX1	hyper	C14orf162	hyper
DENND3	hyper	ASTN2	hyper	DNAJC18	hyper
C12orf23	hyper	NAV3	hyper	SGMS1	hyper
BBS1	hyper	NMT2	hyper	LOC101927630	hyper
SLC45A4	hyper	PCDHGC3	hyper	RFTN1	hyper
MAP6	hyper	PDE8A	hyper	SEPT11	hyper
PNPLA5	hyper	MIB1	hyper	FSTL5	hyper
IST1	hyper	MICAL3	hyper	CCDC40	hyper
LOC101927914	hyper	ADARB2	hyper	HMSD	hyper
LARGE	hyper	VAT1L	hyper	DEFB115	hyper
OS9	hyper	CDH13	hyper	TCP11	hyper
NBL1	hyper	IFI44L	hyper	C8orf47	hyper
ANKRD28	hyper	AGTR1	hyper	BMP1	hyper
C21orf57	hyper	DPEP3	hyper	CYP2E1	hyper
WNT3A	hyper	MBP	hyper	PNPLA6	hyper
DYRK2	hyper	RAP1GAP	hyper	CXXC1	hyper
TPD52	hyper	SIN3B	hyper	ODAM	hyper
NOD1	hyper	PTPRG	hyper	BRF2	hyper
BCL2L10	hyper	ZNF556	hyper	DUS1L	hyper
SEL1L2	hyper	FLJ26245	hyper	CACNG1	hyper
OR4K17	hyper	CPS1	hyper	DUSP14	hyper
C4orf22	hyper	URGCP-MRPS24	hyper	OR4L1	hyper
EPS15L1	hyper	LINC01333	hyper	FAM83A	hyper
GCOM1	hyper	RBMS3	hyper	DTNBP1	hyper
LRRC16A	hyper	SOX30	hyper	BIVM-ERCC5	hyper
HMOX2	hyper	CLMP	hyper	RGMA	hyper
TLL2	hyper	TGM7	hyper	C14orf73	hyper
ADAP1	hyper	USP18	hyper	CPA1	hyper
UMODL1	hyper	HLA-DPB1	hyper	FMN2	hyper
ATIC	hyper	KCNQ1	hyper	APOD	hyper
CUGBP2	hyper	CEACAM7	hyper	CDH24	hyper
TPM1	hyper	CCDC162P	hyper	PP2D1	hyper
FYTTD1	hyper	GRIK4	hyper	LINC01398	hyper
LOC100192378	hyper	LY6K	hyper	CCL16	hyper
MEIS3	hyper	ANKS1B	hyper	MS4A5	hyper
LOC100130581	hyper	DSC3	hyper	DGKG	hyper
HOXA10	hyper	MRGPRG-AS1	hyper	RUNX3	hyper
MYO5A	hyper	LMO7-AS1	hyper	B4GALT5	hyper
ELL	hyper	LOC100996286	hyper	OVCA2	hyper
NEU4	hyper	GRM5	hyper	C9orf47	hyper
MAP3K7CL	hyper	GDF5	hyper	HLA-G	hyper
TTLL8	hyper	FGFR2	hyper	SDK1	hyper
PIEZO1	hyper	DEFB116	hyper	HLA-B	hyper
FAM26F	hyper	TGFBR2	hyper	EXOG	hyper
TMEM163	hyper	FOXK1	hyper	SMAD7	hyper
ECHDC3	hyper	GLRA3	hyper	LIMD1	hyper
CUL1	hyper	ATP8A2	hyper	SLN	hyper
TP53BP2	hyper	EPHB3	hyper	REM2	hyper
SMC2	hyper	SESN1	hyper	STAP2	hyper
MBIP	hyper	MKLN1	hyper	EXOC2	hyper
PAK2	hyper	LRCH1	hyper	USP47	hyper
KIRREL3	hyper	TAPBPL	hyper	LRRC4B	hyper
MYO5B	hyper	PXDNL	hyper	DST	hyper
LOC101928994	hyper	LINC01082	hyper	ABCC4	hyper
PCDHB5	hyper	PRSS3	hyper	LARGE	hyper
SBK3	hyper	AHI1	hyper	ARHGAP28	hyper
NEDD9	hyper	ACP5	hyper	PDHX	hyper
GLRX3	hyper	FBLN7	hyper	ZNF488	hyper
LY6G5C	hyper	KIAA1467	hyper	NPHP1	hyper
ARID3A	hyper	MIR649	hyper	CCNB1	hyper
SLIT3	hyper	PCDHGB3	hyper	SORCS1	hyper
PP14571	hyper	DEFB121	hyper	P2RY12	hyper
DDX1	hyper	CNTN1	hyper	ADIPOR2	hyper
THRA	hyper	NLK	hyper	PPARD	hyper
MEGF10	hyper	RGS7	hyper	EVI5L	hyper
NAV2	hyper	SDK1	hyper	FECH	hyper
TSKU	hyper	TNFAIP8	hyper	RARRES2	hyper
BAIAP2	hyper	USP44	hyper	TULP4	hyper
KDM5B	hyper	IQGAP1	hyper	KCNS3	hyper
PRR5L	hyper	FAM179A	hyper	PSKH2	hyper
CDKN1A	hyper	TRIM27	hyper	CRX	hyper
CRYL1	hyper	IGSF21	hyper	C22orf26	hyper
MINOS1-NBL1	hyper	CRTC1	hyper	LOC390595	hyper
RAB11FIP1	hyper	P4HA2	hyper	PAX7	hyper
C17orf64	hyper	ROR2	hyper	C6orf203	hyper
ACER3	hyper	REM2	hyper	SLC1A3	hyper
RHOH	hyper	AKAP13	hyper	KANK4	hyper
LINC01604	hyper	LOC283050	hyper	C5orf38	hyper
FAM53A	hyper	MIPEP	hyper	SAMD12	hyper
TBC1D16	hyper	PCDH20	hyper	CLYBL	hyper
KCNG2	hyper	OTX2-AS1	hyper	GP6	hyper
SCGB1A1	hyper	PARP11	hyper	TAX1BP1	hyper
DHRS1	hyper	CRISPLD2	hyper	LOC154822	hyper
RING1	hyper	ADGRL3	hyper	CCDC88A	hyper
ARHGEF10	hyper	GIMAP5	hyper	CPPED1	hyper
DDB2	hyper	RFTN1	hyper	TSGA10	hyper
CD2AP	hyper	TWSG1	hyper	ZFAND6	hyper
SSBP2	hyper	TMEM105	hyper	MIB2	hypo
SEZ6L	hyper	NCBP2	hyper	TXNL1	hypo
C21orf63	hyper	UTRN	hyper	KDM5B	hypo
PCDHGC3	hyper	PRKCZ	hyper	COL4A2	hypo
LINC00365	hyper	THEMIS	hyper	KLHL28	hypo
CDC42BPB	hyper	SIVA1	hyper	TBC1D4	hypo
DIP2C	hyper	DEFB115	hyper	UHMK1	hypo
ADARB2	hyper	PTPRR	hyper	UBE2E3	hypo
SVIL	hyper	SCN4B	hyper	EPHA5	hypo
VAT1L	hyper	FEZ1	hyper	ZSCAN26	hypo
LTF	hyper	BRF2	hyper	HDAC7	hypo
PSCA	hyper	MARCH11	hyper	RFPL2	hypo
GRB10	hyper	C6orf221	hyper	CHD9	hypo
EEF1A2	hyper	RPUSD2	hyper	SYT17	hypo
WNT6	hyper	WBSCR17	hyper	UNC45A	hypo
MBP	hyper	SLC25A21	hyper	ZSCAN12P1	hypo
ZBTB20	hyper	CYB5R3	hyper	WDR76	hypo
EIF4G2	hyper	SHROOM3	hyper	FRA10AC1	hypo
DARS	hyper	ZNF536	hyper	MEX3B	hypo
WDR33	hyper	PRAMEF1	hyper	ALOX12	hypo
PROK2	hyper	C8orf31	hyper	CSDAP1	hypo
GNB5	hyper	MYRFL	hyper	HYDIN	hypo
IBTK	hyper	LOC285768	hyper	ZSCAN12L1	hypo
ARHGEF15	hyper	INSIG1	hyper	NCRNA00028	hypo
FRMD6-AS2	hyper	NAF1	hyper	IGFBP7	hypo
L1TD1	hyper	DOPEY2	hyper	KIF18B	hypo
DNAH8	hyper	EOMES	hyper	WNK4	hypo
CEACAM7	hyper	MX1	hyper	LATS1	hypo
CCDC162P	hyper	INO80	hyper	KLK4	hypo
GRIK4	hyper	CCL20	hyper	CBFA2T3	hypo
DIABLO	hyper	C11orf91	hyper	C12orf79	hypo
TBCD	hyper	CACNA2D3	hyper	ANTXRLP1	hypo
ZFHX4	hyper	DNM3	hyper	CTBP2	hypo
TNFSF18	hyper	AGBL3	hyper	TRIO	hypo
PARP11	hyper	ZNF232	hyper	MLLT4	hypo
FUT8	hyper	DTNA	hyper	SPTBN1	hypo
SERINC5	hyper	LINC01350	hyper	WWOX	hypo
NEXN	hyper	A2ML1	hyper	MICAL3	hypo
PPP1R1B	hyper	IDO1	hyper	YOD1	hypo
ARHGAP26	hyper	IQCK	hyper	IFT81	hypo
DIDO1	hyper	HTR2B	hyper	INPP5D	hypo
EPHB3	hyper	RAB44	hyper	MX2	hypo
SCLY	hyper	HLA-DMB	hyper	ZNF710	hypo
TNRC6C	hyper	CPE	hyper	KIAA1875	hypo
MUC17	hyper	DIRC1	hyper	XYLT1	hypo
TMEM30B	hyper	DGKG	hyper	CRTAC1	hypo
CORO2B	hyper	RUNX3	hyper	MIR548N	hypo
ZFHX3	hyper	SLC16A12	hyper	PDE4B	hypo
TMEM161B-AS1	hyper	LPHN3	hyper	COX6A2	hypo
PTGS2	hyper	SLC35G4	hyper	IFT140	hypo
TFDP2	hyper	C1orf35	hyper	YEATS2	hypo
LOC400043	hyper	RCHY1	hyper	HIBADH	hypo
ABCC4	hyper	HLA-DQA1	hyper	MYO5B	hypo
AKT3	hyper	SP6	hyper	LOC101926942	hypo
SNAP47	hyper	HSPA4L	hyper	S100P	hypo
PCDHB7	hyper	CRTAC1	hyper	CYP51A1	hypo
TGFB1I1	hyper	C1QL3	hyper	ANKRD20A5P	hypo
URB1	hyper	SMAD3	hyper	SLC7A8	hypo
OR5W2	hyper	LOC541472	hyper	DHX40	hypo
PRKCA	hyper	LRRC27	hyper	FANCA	hypo
MAPK4	hyper	BMP2K	hyper	GRIN2B	hypo
TPRG1	hyper	HLA-B	hyper	STRBP	hypo
SELK	hyper	SMOC1	hyper	ARHGAP25	hypo
FCN1	hyper	PCDHB6	hyper	COTL1	hypo
SLC44A2	hyper	TENM3	hyper	MAEA	hypo
ITGAE	hyper	SLC25A44	hyper	PANX2	hypo
TMEM104	hyper	PRKD3	hyper	SPG7	hypo
TBATA	hyper	LINC00578	hyper	MIPOL1	hypo
ADAMTS14	hyper	BRINP3	hyper	ISPD	hypo
PRTG	hyper	TMEM30B	hyper	MLIP	hypo
GFOD1	hyper	TMEM63B	hyper	PRKCH	hypo
SPINT2	hyper	EYA4	hyper	ISG20	hypo
SLITRK5	hyper	C13orf35	hyper	ZFR	hypo
SLC43A2	hyper	PCDHB5	hyper	DHRS3	hypo
HOXD10	hyper	C18orf22	hyper	RGS6	hypo
OTX2-AS1	hyper	GPR31	hyper	NXN	hypo
IQGAP1	hyper	NPHP1	hyper	PPP2R5C	hypo
TRIM27	hyper	KCNS3	hyper	SLC30A5	hypo
MYO1F	hyper	PPT2	hyper	DOPEY1	hypo
ERBB4	hyper	CCNB1	hyper	EZH2	hypo
REM2	hyper	GPATCH2L	hyper	KRTAP12-3	hypo
SORCS2	hyper	LINC00331	hyper	RASGEF1C	hypo
DCP1A	hyper	LOC101929710	hyper	SRRM4	hypo
TTC27	hyper	SORCS1	hyper	CSGALNACT1	hypo
AKAP13	hyper	ANO1	hyper	LRAT	hypo
MIPEP	hyper	MRGPRF	hyper	B3GNT1	hypo
MGAT1	hyper	GORAB	hyper	MEIS1	hypo
ATG101	hyper	SNRPB2	hyper	RAI14	hypo
ADGRL3	hyper	MEGF11	hyper	CDKAL1	hypo
DHX35	hyper	FECH	hyper	ZNF389	hypo
C14orf162	hyper	CRX	hyper	UTP23	hypo
GALP	hyper	CLVS1	hyper	ZNF192P1	hypo
FMNL2	hyper	KCNIP4	hyper	PPBPP2	hypo
RDH13	hyper	ZNF804B	hyper	PCMTD1	hypo
RHOJ	hyper	GINS2	hyper	KLK8	hypo
MRPS2	hyper	SUSD6	hyper	ZNF253	hypo
RELB	hyper	PPAPDC2	hyper	MKL2	hypo
COL23A1	hyper	C16orf87	hyper	PCDH9	hypo
UTP6	hyper	ITGB7	hyper	PIWIL1	hypo
RFTN1	hyper	GP6	hyper	ENOX1	hypo
FSHR	hyper	RALYL	hyper	TBC1D32	hypo
TBX1	hyper	GPC5	hyper	MDM1	hypo
TMEM105	hyper	TRIM6	hyper	PLEC1	hypo
HMSD	hyper	ANO9	hyper	FAM111A	hypo
DEFB115	hyper	ATP13A3	hyper	GLI4	hypo
POLR1B	hyper	PPARGC1A	hyper	IMPG1	hypo
ZNF709	hyper	RNF6	hyper	MMP17	hypo
NCALD	hyper	ZFAND6	hyper	HECW2	hypo
FEZ1	hyper	LOC100292680	hyper	C7orf63	hypo
QPRT	hyper	USH2A	hyper	ODF2L	hypo
ZNF765	hyper	MIB2	hypo	STT3B	hypo
PRKCE	hyper	TGFBRAP1	hypo	SYNPO2	hypo
OR6B1	hyper	SYBU	hypo	ALDH1A1	hypo
DTNBP1	hyper	C7orf50	hypo	MAGI1	hypo
MAGI3	hyper	PYDC2	hypo	GABRA4	hypo
LOC284930	hyper	NCRNA00189	hypo	ZFP90	hypo
PLXDC2	hyper	ZSCAN26	hypo	DLGAP1-AS2	hypo
SLC25A21	hyper	RFPL2	hypo	UMODL1	hypo
FNDC1	hyper	IKZF1	hypo	FAM49B	hypo
SHROOM3	hyper	SYT17	hypo	RFT1	hypo
KLHL29	hyper	UNC45A	hypo	RBM26	hypo
PCM1	hyper	ZSCAN12P1	hypo	PABPC3	hypo
FAM20C	hyper	UGT2A2	hypo	ZCCHC7	hypo
KCNAB2	hyper	DEFB126	hypo	PRKAG2	hypo
FYN	hyper	PROK2	hypo	KIAA0907	hypo
GLI2	hyper	KIF26B	hypo	PHF14	hypo
AKAP2	hyper	PIP4K2A	hypo	GABPA	hypo
WDR66	hyper	FER	hypo	GRB2	hypo
INSIG1	hyper	SP140	hypo	LOC441046	hypo
TET2	hyper	DNAH7	hypo	TMEM168	hypo
ARFGAP3	hyper	KIF2A	hypo	YWHAE	hypo
AP1M1	hyper	RHOBTB3	hypo	MCM8-AS1	hypo
AGBL3	hyper	SLC2A3	hypo	MIR4458HG	hypo
PRICKLE1	hyper	GOPC	hypo	ITGB7	hypo
KLHDC8A	hyper	C2CD5	hypo	MAP6D1	hypo
A2ML1	hyper	TMPRSS6	hypo	RNPC3	hypo
HTR2B	hyper	PHF20L1	hypo	RAI1	hypo
MAP2K1	hyper	CYP7B1	hypo	AKNA	hypo
NXPH4	hyper	WNK4	hypo	CHST11	hypo
CCL16	hyper	ARHGAP29	hypo	C6orf227	hypo
DGKG	hyper	SLC1A7	hypo	CDC42BPA	hypo
RUNX3	hyper	NTNG1	hypo	NTNG1	hypo
BTBD2	hyper	HOXA5	hypo	ABI1	hypo
DSE	hyper	NBL1	hypo	GULP1	hypo
CASC20	hyper	CBFA2T3	hypo	MIR663	hypo
LITAF	hyper	ADCY7	hypo	NOS3	hypo
FOXK1	hyper	MICB	hypo	LRRC33	hypo
THSD4	hyper	UBR3	hypo	MATN4	hypo
RCHY1	hyper	HIST1H3E	hypo	TACC1	hypo
ASAP2	hyper	ASCL2	hypo	GUSBP5	hypo
C9orf47	hyper	C11orf45	hypo	TGFBRAP1	hypo
SLCO6A1	hyper	VPS45	hypo	DCLK1	hypo
GPR31	hyper	OR6M1	hypo	CACHD1	hypo
BCL7A	hyper	LOC390595	hypo	SULT1B1	hypo
AKAP9	hyper	MCU	hypo	PRKACB	hypo
JPH1	hyper	TEX29	hypo	ZNF611	hypo
PGR	hyper	CAPN11	hypo	DAPP1	hypo
CYB5R3	hyper	ZNF710	hypo	FANCI	hypo
FLT3	hyper	CCDC50	hypo	LPCAT1	hypo
LINC00521	hyper	XYLT1	hypo	TMEM150C	hypo
MAP2K7	hyper	GALNTL6	hypo	PLA2G4C	hypo
CDKN1C	hyper	LINC00924	hypo	ACTL6A	hypo
PCDHB3	hyper	C13orf16	hypo	R3HDM1	hypo
LOC149950	hyper	KDM2B	hypo	SP140L	hypo
GLB1L	hyper	WDR52	hypo	MIR761	hypo
SMAD7	hyper	TRAPPC9	hypo	LRP11	hypo
PCDHB6	hyper	ITGA1	hypo	LOC102723373	hypo
PCDHB11	hyper	S100P	hypo	WDR27	hypo
TENM3	hyper	LMF1	hypo	LOC101929241	hypo
ATP6V1B1	hyper	MIR663A	hypo	LOC101927156	hypo
RB1	hyper	CD1A	hypo	PRDM16	hypo
TRIP4	hyper	SH3BP2	hypo	PPWD1	hypo
AGAP1	hyper	LRP2	hypo	TRPC4	hypo
RTN4	hyper	ANKRD11	hypo	C12orf42	hypo
SLC25A44	hyper	ANKRD10	hypo	OCLM	hypo
AGBL4	hyper	WWC1	hypo	CPAMD8	hypo
BRINP3	hyper	LINC01159	hypo	NOL11	hypo
PIP5K1B	hyper	FBXL18	hypo	KLK9	hypo
ACTN4	hyper	RB1CC1	hypo	MCTP1	hypo
ZNF264	hyper	RTN4	hypo	GALNT13	hypo
MDGA1	hyper	TNFRSF1A	hypo	DUSP3	hypo
MAP7	hyper	CSNK2A1	hypo	WDR45L	hypo
PLK2	hyper	ZFR	hypo	PDSS1	hypo
CDC42BPA	hyper	NR2C2	hypo	PI16	hypo
ATG4C	hyper	NAALADL2	hypo	TRIM31	mixed
UBE2I	hyper	TRPM4	hypo	DAPK2	mixed
TMEM63B	hyper	FHL2	hypo	LAMC1	mixed
EIF2C2	hyper	MX2	hypo	TTC9	mixed
EYA4	hyper	PIK3R3	hypo	SBK2	mixed
AUTS2	hyper	SLC36A4	hypo	NBL1	mixed
NPHP1	hyper	ARPC1B	hypo	HCG9	mixed
ARL5B	hyper	ENPP6	hypo	HIVEP2	mixed
GPATCH2L	hyper	KCNJ5	hypo	ATF5	mixed
LINC00331	hyper	KRTAP12-3	hypo	ATP8B4	mixed
EPHB2	hyper	XRN1	hypo	CDH13	mixed
SORCS1	hyper	PRTN3	hypo	MYOF	mixed
MRGPRF	hyper	LOC404266	hypo	OPCML	mixed
GORAB	hyper	SSR3	hypo	ZNF276	mixed
MAP2K5	hyper	CHL1	hypo	CDH12	mixed
FLJ12825	hyper	KCNG3	hypo
RARRES2	hyper	USP38	hypo
TP73	hyper	STK10	hypo
MFGE8	hyper	SLC30A9	hypo
CRX	hyper	LOC730159	hypo
ANGPT4	hyper	TDRD3	hypo
DNAJB6	hyper	FOLR1	hypo
FOXP1	hyper	B3GNT1	hypo
LPAR1	hyper	MAP2	hypo
C22orf26	hyper	SCARNA18	hypo
PCDHB16	hyper	LOC285548	hypo
PROSER3	hyper	FOSB	hypo
BMPR1B	hyper	EIF2AK4	hypo
PAX7	hyper	ACAP2	hypo
CIRH1A	hyper	CFAP44	hypo
MROH1	hyper	LINC00536	hypo
C16orf87	hyper	COX7A1	hypo
ZSCAN1	hyper	ZFPM2	hypo
MGC29506	hyper	OR8J3	hypo
CC2D2A	hyper	PPBPP2	hypo
HLA-B	hyper	SNORD114-1	hypo
GP6	hyper	HNF4G	hypo
HLA-DOB	hyper	KRT84	hypo
PKNOX2-AS1	hyper	QKI	hypo
LOC154822	hyper	ZNF253	hypo
CPPED1	hyper	CACNA1B	hypo
RNF11	hyper	USP22	hypo
ANKS1A	hyper	ARSA	hypo
PCDHA2	hyper	MCTP1	hypo
RALGPS2	hyper	CLDN15	hypo
DGKD	hypo	CGREF1	hypo
AGAP3	hypo	KCNJ3	hypo
C8orf37-AS1	hypo	DOC2B	hypo
COLEC11	hypo	PDGFC	hypo
LIPF	hypo	LOC254896	hypo
LOC100233209	hypo	CRIM1	hypo
LINC01392	hypo	SPRY2	hypo
RFPL2	hypo	CADPS2	hypo
ATP11B	hypo	MSL3P1	hypo
SYTL1	hypo	SPPL3	hypo
RPH3A	hypo	RFX4	hypo
GIMAP7	hypo	LINC00559	hypo
SYT17	hypo	CCNI	hypo
GALNT9	hypo	USP24	hypo
UNC45A	hypo	ARHGEF12	hypo
ZSCAN12P1	hypo	GNMT	hypo
C6orf227	hypo	GALR1	hypo
ADD3	hypo	ZCCHC7	hypo
FRA10AC1	hypo	LOC101928280	hypo
CISH	hypo	MIR548N	hypo
STX2	hypo	CRISP1	hypo
DNHD1	hypo	ZSCAN12L1	hypo
MAP4K3	hypo	SCUBE2	hypo
OPCML	hypo	SCN9A	hypo
AGRN	hypo	GFI1	hypo
CREB1	hypo	GALNT2	hypo
KRTAP12-3	hypo	TLE6	hypo
VAMP5	hypo	APOLD1	hypo
SLC2A3	hypo	MBOAT2	hypo
AIG1	hypo	COBLL1	hypo
ZSCAN12L1	hypo	SH3BP5	hypo
CHSY1	hypo	SPDL1	hypo
SSB	hypo	GTF2A2	hypo
LECT2	hypo	RAI1	hypo
ADAMTSL1	hypo	ADGRL2	hypo
TMPRSS6	hypo	NR2F2-AS1	hypo
FAS	hypo	CDC42BPA	hypo
WNK4	hypo	ANKRD45	hypo
LEPREL1	hypo	CEP57L1	hypo
MIR646HG	hypo	ABI1	hypo
SLC1A7	hypo	USP13	hypo
FAM50B	hypo	PPP4R2	hypo
NTNG1	hypo	NCALD	hypo
DAPK2	hypo	F13B	hypo
SMR3A	hypo	BCAT1	hypo
MDN1	hypo	KIAA1109	hypo
NPFFR2	hypo	ZNF366	hypo
ABCC12	hypo	LOC339674	hypo
SLC35F3	hypo	MAN1A2	hypo
LURAP1L	hypo	FSIP1	hypo
C12orf79	hypo	NAA16	hypo
HOXB6	hypo	MYO1D	hypo
TRPS1	hypo	BIK	hypo
CYP2D6	hypo	COG5	hypo
MIR4458HG	hypo	ADCK2	hypo
LRRK1	hypo	ZNF389	hypo
FRMD6	hypo	THSD7A	hypo
KPNA4	hypo	PSMA1	hypo
MBTD1	hypo	SMPDL3B	hypo
SGIP1	hypo	PLA2G4C	hypo
CPEB3	hypo	BAG2	hypo
PPP3CA	hypo	PRKAR1B	hypo
VPS45	hypo	LOC339535	hypo
MAN2B1	hypo	NSMCE2	hypo
HTR3A	hypo	LOC101929241	hypo
MAB21L3	hypo	ICA1L	hypo
CFAP61	hypo	CLOCK	hypo
MX2	hypo	PARP1	hypo
NUDT12	hypo	STIL	hypo
ZNF710	hypo	ATF7IP	hypo
OR5F1	hypo	KLHL1	hypo
EIF5A2	hypo	TRPC4	hypo
TBX10	hypo	FAM171A2	hypo
MEIS1	hypo	MIRLET7C	hypo
KRTAP12-4	hypo	PLEKHG1	hypo
ARMC4	hypo	NEK11	hypo
PKD1L2	hypo	RABGAP1L	hypo
LOC101926942	hypo	MS4A4A	hypo
CRTAC1	hypo	ST8SIA4	hypo
S100P	hypo	PAXBP1	hypo
C12orf4	hypo	ZBBX	hypo
WDR72	hypo	MEGF6	hypo
NSUN2	hypo	AHDC1	hypo
CREBRF	hypo	OR2J3	hypo
TMEM140	hypo	KLHL21	hypo
TANK	hypo	C22orf34	mixed
C10orf93	hypo	CSGALNACT1	mixed
KLK4	hypo	RADIL	mixed
LINC01159	hypo	LOC643542	mixed
MIPOL1	hypo	FGD4	mixed
ISPD	hypo	GSTM4	mixed
CNPY1	hypo	MYOF	mixed
KIF25	hypo	PPP2R2C	mixed
CECR1	hypo	RREB1	mixed
ZFR	hypo	ABLIM3	mixed
PPFIA4	hypo	ITM2C	mixed
ATM	hypo
MYOM2	hypo
ANKRD33B	hypo
SLC7A6	hypo
WDR27	hypo
PCDH9	hypo
SLC30A5	hypo
TAGLN	hypo
ENPP6	hypo
LOR	hypo
MPDZ	hypo
XRN1	hypo
PRTN3	hypo
MARCH1	hypo
CRTAM	hypo
SMARCAL1	hypo
PCED1B-AS1	hypo
SP100	hypo
VPS13B	hypo
PDE6B	hypo
SLMO2	hypo
SRRM4	hypo
NR2C2	hypo
LARP1B	hypo
CSGALNACT1	hypo
CALN1	hypo
B3GNT1	hypo
KIAA1949	hypo
RUNX1	hypo
LINC00383	hypo
CARD8	hypo
GADD45B	hypo
LOX	hypo
CDKAL1	hypo
ZDHHC23	hypo
PCCA	hypo
SMTNL2	hypo
TBC1D14	hypo
ZNF253	hypo
OSBPL3	hypo
MKL2	hypo
PIWIL1	hypo
MCTP1	hypo
STK10	hypo
KCNJ3	hypo
UBE3D	hypo
C7orf63	hypo
OR2B3	hypo
ODF2L	hypo
C21orf29	hypo
LOC101929413	hypo
LOC254896	hypo
STX19	hypo
WDR37	hypo
CADPS2	hypo
LINC00907	hypo
SEC22B	hypo
SKI	hypo
SDCBP	hypo
DDI2	hypo
SYNPO2	hypo
ALDH1A1	hypo
IDI1	hypo
CCNI	hypo
USP24	hypo
SETDB1	hypo
CD47	hypo
AHNAK	hypo
PPP2R2C	hypo
DLGAP1-AS2	hypo
HIVEP3	hypo
MEF2A	hypo
CHL1	hypo
IL4R	hypo
GABPA	hypo
SEC14L1	hypo
RALYL	hypo
ITGA8	hypo
SGCZ	hypo
SLCO1C1	hypo
MYO1D	hypo
CNBD1	hypo
ITPR1	hypo
ITGB7	hypo
CFAP69	hypo
CASP9	hypo
PTPRD	hypo
APBA2	hypo
CADM1	hypo
NAP1L5	hypo
GTF2A2	hypo
DLEU2	hypo
EED	hypo
YY1	hypo
HEXIM1	hypo
TECPR2	hypo
KIAA1551	hypo
CALCR	hypo
NR2F2-AS1	hypo
ANKFN1	hypo
C12orf42	hypo
ABI1	hypo
ANTXR2	hypo
TNF	hypo
IL6	hypo
MATN4	hypo
EXOC6B	hypo
ATG5	hypo
WNK2	hypo
ST6GALNAC5	hypo
KLHL8	hypo
ADPRHL1	hypo
SLC39A4	hypo
LSP1	hypo
TRAT1	hypo
CSMD1	hypo
PRKACB	hypo
MKLN1	hypo
DYNLT1	hypo
ZNF12	hypo
PAPSS1	hypo
MIR7641-2	hypo
EIF4G3	hypo
LHFPL4	hypo
TNIK	hypo
TDH	hypo
PLA2G4C	hypo
PI16	hypo
GABRB3	hypo
MIR761	hypo
ORC5	hypo
DCAF6	hypo
LOC101929241	hypo
CDC23	hypo
ICA1L	hypo
CLOCK	hypo
RAB31	hypo
TUSC3	hypo
COL9A1	hypo
ATF7IP	hypo
KLHL1	hypo
FAM189A1	hypo
FLJ41562	hypo
PLEKHG1	hypo
VWA3B	hypo
MS4A4A	hypo
ANKRD45	hypo
CDH12	hypo
LOC441666	hypo
ZBBX	hypo
EIF3E	hypo
PDE10A	mixed
GALNT13	mixed
ADGRB3	mixed
PRDM16	mixed
MIR548N	mixed
OR4C6	mixed
ADCY9	mixed
CAMTA1	mixed
ANGPT1	mixed
LOC404266	mixed
PTPRN2	mixed
HIVEP2	mixed
GSTM4	mixed
SHANK2	mixed
RPH3AL	mixed
SMC4	mixed
SPATA13	mixed
MYOF	mixed
ABLIM3	mixed
BRD7	mixed
MEGF6	mixed
NPAS3	mixed
CDH22	mixed
