## Supplementary material for "Combined prenatal *Lactobacillus reuteri* and ω-3 supplementation synergistically modulates DNA methylation in neonatal T helper cells": Table S4

### Sheet: Blad1
ID	Description	GeneRatio	BgRatio	pvalue	p.adjust	qvalue	geneID	Count
hsa04664	Fc epsilon RI signaling pathway	11/285	68/8102	2.16123e-05	0.00161243	0.00106546	PDPK1, GRB2, SYK, RAF1, AKT3, PRKCA, TNF, FYN, MAP2K1, PLA2G4C, MAP2K7	11
hsa05213	Endometrial cancer	10/285	58/8102	2.8948e-05	0.00161243	0.00106546	PDPK1, GRB2, AXIN1, RAF1, CDKN1A, GADD45B, DDB2, AKT3, CASP9, MAP2K1	10
hsa05205	Proteoglycans in cancer	20/285	205/8102	3.28276e-05	0.00161243	0.00106546	TFAP4, PTCH1, PDPK1, FAS, GRB2, PAK1, ITGB5, RAF1, WNT3A, CDKN1A, WNT6, AKT3, PRKCA, HOXD10, IQGAP1, ERBB4, ITPR1, TNF, MAP2K1, PRKACB	20
hsa04010	MAPK signaling pathway	25/285	294/8102	3.64069e-05	0.00161243	0.00106546	RPS6KA2, MAP4K3, FGFR2, PDGFRA, CACNA1A, FAS, GRB2, PAK1, PPP3CA, RAF1, ANGPT1, PAK2, GADD45B, AKT3, PRKCA, ERBB4, RELB, TNF, MAP2K1, PRKACB, PLA2G4C, FLT3, MAP2K7, MAP2K5, ANGPT4	25
hsa05223	Non-small cell lung cancer	11/285	72/8102	3.7598e-05	0.00161243	0.00106546	PDPK1, GRB2, RAF1, CDKN1A, GADD45B, DDB2, AKT3, PRKCA, CASP9, MAP2K1, RB1	11
hsa05163	Human cytomegalovirus infection	21/285	225/8102	4.04391e-05	0.00161243	0.00106546	PDGFRA, CREB1, FAS, GRB2, PPP3CA, ADCY9, RAF1, CDKN1A, GNB5, PTGS2, AKT3, PRKCA, AKAP13, ITPR1, CASP9, TNF, IL6, MAP2K1, PRKACB, RB1, HLA-B	21
hsa04151	PI3K-Akt signaling pathway	28/285	354/8102	4.57956e-05	0.00161243	0.00106546	PDPK1, FGFR2, PDGFRA, CREB1, MAGI2, GRB2, ITGB5, TNXB, LAMC1, SYK, RAF1, ANGPT1, CDKN1A, GNB5, AKT3, PPP2R2C, PRKCA, IL4R, ERBB4, ITGA8, ITGB7, CASP9, IL6, MAP2K1, FLT3, COL9A1, ANGPT4, LPAR1	28
hsa04726	Serotonergic synapse	14/285	115/8102	4.70783e-05	0.00161243	0.00106546	CACNA1A, CYP2D6, HTR3A, RAF1, GNB5, KCNJ3, PTGS2, PRKCA, ITPR1, HTR2B, MAP2K1, PRKACB, PLA2G4C, GABRB3	14
hsa05165	Human papillomavirus infection	26/285	331/8102	9.69483e-05	0.00295154	0.0019503	CREB1, FAS, NOTCH1, GRB2, ITGB5, AXIN1, MX2, TNXB, LAMC1, RAF1, ATM, WNT3A, CDKN1A, WNT6, PTGS2, AKT3, PPP2R2C, ITGA8, ITGB7, TNF, MAP2K1, PRKACB, ATP6V1B1, RB1, COL9A1, HLA-B	26
hsa05231	Choline metabolism in cancer	12/285	98/8102	0.00015478	0.00424097	0.00280233	DGKD, PDPK1, PDGFRA, GRB2, RAF1, AKT3, PRKCA, SLC44A2, MAP2K1, DGKG, PLA2G4C, PIP5K1B	12
hsa04072	Phospholipase D signaling pathway	15/285	148/8102	0.000210333	0.00475455	0.00314169	DGKD, PDGFRA, AGPAT3, GRB2, ADCY9, SYK, RAF1, AKT3, PRKCA, FYN, MAP2K1, DGKG, PLA2G4C, PIP5K1B, LPAR1	15
hsa04360	Axon guidance	17/285	182/8102	0.000218528	0.00475455	0.00314169	PTCH1, EPHA4, SEMA4D, NTNG1, PAK1, PPP3CA, RAF1, SEMA6C, TRPC6, PAK2, SLIT3, ABLIM3, EPHB3, PRKCA, FYN, EPHB2, BMPR1B	17
hsa04540	Gap junction	11/285	88/8102	0.000241676	0.00475455	0.00314169	PDGFRA, GRB2, ADCY9, RAF1, PRKCA, ITPR1, HTR2B, MAP2K1, PRKACB, MAP2K5, LPAR1	11
hsa04510	Focal adhesion	18/285	201/8102	0.000242933	0.00475455	0.00314169	PDPK1, PDGFRA, GRB2, PAK1, ITGB5, TNXB, LAMC1, RAF1, PAK2, AKT3, PRKCA, ITGA8, ITGB7, FYN, MAP2K1, PIP5K1B, ACTN4, COL9A1	18
hsa05214	Glioma	10/285	75/8102	0.000271326	0.00495621	0.00327495	PDGFRA, GRB2, RAF1, CDKN1A, GADD45B, DDB2, AKT3, PRKCA, MAP2K1, RB1	10
hsa04666	Fc gamma R-mediated phagocytosis	11/285	97/8102	0.000567601	0.00876752	0.00579336	PAK1, SYK, RAF1, ASAP1, AKT3, PRKCA, PRKCE, MAP2K1, ASAP2, PLA2G4C, PIP5K1B	11
hsa05215	Prostate cancer	11/285	97/8102	0.000567601	0.00876752	0.00579336	PDPK1, FGFR2, PDGFRA, CREB1, GRB2, RAF1, CDKN1A, AKT3, CASP9, MAP2K1, RB1	11
hsa01522	Endocrine resistance	11/285	98/8102	0.000619797	0.00876752	0.00579336	NOTCH1, GRB2, CYP2D6, DLL3, ADCY9, RAF1, CDKN1A, AKT3, MAP2K1, PRKACB, RB1	11
hsa04724	Glutamatergic synapse	12/285	114/8102	0.000638055	0.00876752	0.00579336	CACNA1A, SLC1A7, PPP3CA, ADCY9, SHANK2, GNB5, GRIK4, KCNJ3, PRKCA, ITPR1, PRKACB, PLA2G4C	12
hsa05224	Breast cancer	14/285	147/8102	0.000642793	0.00876752	0.00579336	NOTCH1, GRB2, AXIN1, DLL3, RAF1, WNT3A, CDKN1A, GADD45B, DDB2, WNT6, AKT3, MAP2K1, PGR, RB1	14
hsa04940	Type I diabetes mellitus	7/285	43/8102	0.000671963	0.00876752	0.00579336	PTPRN2, FAS, CPE, HLA-DRB1, TNF, HLA-B, HLA-DOB	7
hsa04728	Dopaminergic synapse	13/285	132/8102	0.00072698	0.00895566	0.00591769	CACNA1A, CREB1, PPP3CA, SCN1A, GNB5, KCNJ3, PPP1R1B, AKT3, PPP2R2C, PRKCA, ITPR1, PRKACB, CLOCK	13
hsa04012	ErbB signaling pathway	10/285	85/8102	0.000751753	0.00895566	0.00591769	GRB2, PAK1, RAF1, PAK2, CDKN1A, AKT3, PRKCA, ERBB4, MAP2K1, MAP2K7	10
hsa05225	Hepatocellular carcinoma	15/285	168/8102	0.000819763	0.0093528	0.0061801	ARID1B, GRB2, AXIN1, RAF1, WNT3A, GSTM4, CDKN1A, GADD45B, DDB2, WNT6, AKT3, PRKCA, BRD7, MAP2K1, RB1	15
hsa04130	SNARE interactions in vesicular transport	6/285	33/8102	0.000892686	0.0093528	0.0061801	STX2, VAMP5, BET1L, SNAP23, STX19, SEC22B	6
hsa04115	p53 signaling pathway	9/285	73/8102	0.000977831	0.0093528	0.0061801	FAS, ATM, CDKN1A, GADD45B, DDB2, CASP9, RCHY1, GORAB, TP73	9
hsa04512	ECM-receptor interaction	10/285	88/8102	0.000988442	0.0093528	0.0061801	AGRN, GP1BB, ITGB5, TNXB, LAMC1, CD47, ITGA8, ITGB7, COL9A1, GP6	10
hsa04370	VEGF signaling pathway	8/285	59/8102	0.000990014	0.0093528	0.0061801	PPP3CA, RAF1, PTGS2, AKT3, PRKCA, CASP9, MAP2K1, PLA2G4C	8
hsa04625	C-type lectin receptor signaling pathway	11/285	104/8102	0.00102403	0.0093528	0.0061801	PAK1, PPP3CA, SYK, RAF1, PTGS2, AKT3, ITPR1, RELB, TNF, IL6, LSP1	11
hsa04660	T cell receptor signaling pathway	11/285	104/8102	0.00102403	0.0093528	0.0061801	PDPK1, GRB2, PAK1, PPP3CA, RAF1, PAK2, AKT3, TNF, FYN, MAP2K1, MAP2K7	11
hsa05167	Kaposi sarcoma-associated herpesvirus infection	16/285	193/8102	0.00123365	0.0108337	0.00715866	CREB1, FAS, PPP3CA, SYK, RAF1, CDKN1A, GNB5, PTGS2, AKT3, ITPR1, CASP9, IL6, MAP2K1, MAP2K7, RB1, HLA-B	16
hsa05170	Human immunodeficiency virus 1 infection	17/285	212/8102	0.00126525	0.0108337	0.00715866	FAS, PAK1, PPP3CA, RAF1, ATM, CUL1, PAK2, GNB5, AKT3, PRKCA, ITPR1, CASP9, TNF, AP1M1, MAP2K1, MAP2K7, HLA-B	17
hsa05220	Chronic myeloid leukemia	9/285	76/8102	0.00130901	0.0108687	0.0071818	GRB2, RAF1, CDKN1A, RUNX1, GADD45B, DDB2, AKT3, MAP2K1, RB1	9
hsa05217	Basal cell carcinoma	8/285	63/8102	0.00153156	0.0123426	0.00815569	PTCH1, AXIN1, WNT3A, CDKN1A, GADD45B, DDB2, WNT6, GLI2	8
hsa05161	Hepatitis B	14/285	162/8102	0.00166216	0.0130123	0.00859825	CREB1, FAS, GRB2, RAF1, CDKN1A, DDB2, AKT3, PRKCA, CASP9, TNF, IL6, MAP2K1, MAP2K7, RB1	14
hsa04810	Regulation of actin cytoskeleton	17/285	218/8102	0.00171373	0.0130434	0.00861878	FGFR2, PDGFRA, PAK1, ITGB5, RAF1, MYH11, SPATA13, PAK2, BAIAP2, ITGAE, IQGAP1, ITGA8, ITGB7, MAP2K1, PIP5K1B, ACTN4, LPAR1	17
hsa04380	Osteoclast differentiation	12/285	128/8102	0.0017714	0.013118	0.00866804	ACP5, CREB1, GRB2, PPP3CA, SYK, AKT3, RELB, CALCR, TNF, FYN, MAP2K1, MAP2K7	12
hsa05169	Epstein-Barr virus infection	16/285	202/8102	0.00198295	0.0141866	0.00937419	FAS, SYK, HLA-DRB1, CDKN1A, GADD45B, DDB2, AKT3, CASP9, RELB, TNF, IL6, RUNX3, MAP2K7, RB1, HLA-B, HLA-DOB	16
hsa04725	Cholinergic synapse	11/285	113/8102	0.00201927	0.0141866	0.00937419	CACNA1A, CREB1, ADCY9, GNB5, KCNJ3, AKT3, PRKCA, ITPR1, FYN, MAP2K1, PRKACB	11
hsa04914	Progesterone-mediated oocyte maturation	10/285	100/8102	0.00261928	0.0179421	0.0118557	RPS6KA2, CPEB3, ADCY9, RAF1, STK10, AKT3, MAP2K1, PRKACB, PGR, CDC23	10
hsa05210	Colorectal cancer	9/285	86/8102	0.00311297	0.0208037	0.0137466	GRB2, AXIN1, RAF1, CDKN1A, GADD45B, DDB2, AKT3, CASP9, MAP2K1	9
hsa05332	Graft-versus-host disease	6/285	42/8102	0.00324426	0.0211649	0.0139853	FAS, HLA-DRB1, TNF, IL6, HLA-B, HLA-DOB	6
hsa05218	Melanoma	8/285	72/8102	0.00360542	0.0229741	0.0151807	PDGFRA, RAF1, CDKN1A, GADD45B, DDB2, AKT3, MAP2K1, RB1	8
hsa05130	Pathogenic Escherichia coli infection	15/285	197/8102	0.0039551	0.0244075	0.0161279	FAS, PAK1, MYH11, MYO5A, PAK2, MYO5B, BAIAP2, MYO1F, MYO1D, CASP9, ABI1, TNF, IL6, FYN, LPAR1	15
hsa04928	Parathyroid hormone synthesis, secretion and action	10/285	106/8102	0.00400854	0.0244075	0.0161279	CREB1, ADCY9, RAF1, CDKN1A, PRKCA, MEF2A, AKAP13, ITPR1, MAP2K1, PRKACB	10
hsa05166	Human T-cell leukemia virus 1 infection	16/285	219/8102	0.00443983	0.0259368	0.0171384	CREB1, PPP3CA, ADCY9, HLA-DRB1, ATM, CDKN1A, AKT3, RELB, TNF, IL6, MAP2K1, PRKACB, RB1, CDC23, HLA-B, HLA-DOB	16
hsa04550	Signaling pathways regulating pluripotency of stem cells	12/285	143/8102	0.00444901	0.0259368	0.0171384	FGFR2, GRB2, AXIN1, MEIS1, RAF1, WNT3A, WNT6, ZFHX3, SETDB1, AKT3, MAP2K1, BMPR1B	12
hsa05416	Viral myocarditis	7/285	60/8102	0.00484463	0.0273929	0.0181006	HLA-DRB1, EIF4G2, CASP9, FYN, EIF4G3, HLA-B, HLA-DOB	7
hsa05222	Small cell lung cancer	9/285	92/8102	0.00489873	0.0273929	0.0181006	CKS2, LAMC1, CDKN1A, GADD45B, DDB2, PTGS2, AKT3, CASP9, RB1	9
hsa05212	Pancreatic cancer	8/285	76/8102	0.00503461	0.0275897	0.0182306	RAF1, CDKN1A, GADD45B, DDB2, AKT3, CASP9, MAP2K1, RB1	8
hsa04912	GnRH signaling pathway	9/285	93/8102	0.00526112	0.0282656	0.0186772	GRB2, ADCY9, RAF1, PRKCA, ITPR1, MAP2K1, PRKACB, PLA2G4C, MAP2K7	9
hsa05226	Gastric cancer	12/285	149/8102	0.00616879	0.0322932	0.0213386	FGFR2, GRB2, AXIN1, RAF1, WNT3A, CDKN1A, GADD45B, DDB2, WNT6, AKT3, MAP2K1, RB1	12
hsa04650	Natural killer cell mediated cytotoxicity	11/285	131/8102	0.00631915	0.0322932	0.0213386	FAS, GRB2, PAK1, PPP3CA, SYK, RAF1, PRKCA, TNF, FYN, MAP2K1, HLA-B	11
hsa01521	EGFR tyrosine kinase inhibitor resistance	8/285	79/8102	0.00636436	0.0322932	0.0213386	FGFR2, PDGFRA, GRB2, RAF1, AKT3, PRKCA, IL6, MAP2K1	8
hsa04929	GnRH secretion	7/285	64/8102	0.00691916	0.03447	0.0227769	KCNN4, RAF1, KCNJ3, AKT3, PRKCA, ITPR1, MAP2K1	7
hsa05202	Transcriptional misregulation in cancer	14/285	192/8102	0.00769436	0.0376474	0.0248765	MLLT1, MEIS1, EYA1, ATM, HOXA10, CDKN1A, RUNX1, GADD45B, DDB2, FUT8, ITGB7, IL6, FLT3, PAX7	14
hsa04921	Oxytocin signaling pathway	12/285	154/8102	0.00797197	0.0383214	0.0253219	PPP3CA, ADCY9, RAF1, CDKN1A, KCNJ3, PTGS2, PRKCA, ITPR1, MAP2K1, PRKACB, PLA2G4C, MAP2K5	12
hsa04210	Apoptosis	11/285	136/8102	0.0083142	0.0389068	0.0257086	PDPK1, FAS, RAF1, ATM, GADD45B, DIABLO, AKT3, ITPR1, CASP9, TNF, MAP2K1	11
hsa04150	mTOR signaling pathway	12/285	155/8102	0.00837773	0.0389068	0.0257086	RPS6KA2, PDPK1, GRB2, RAF1, WNT3A, GRB10, WNT6, AKT3, PRKCA, TNF, MAP2K1, ATP6V1B1	12
hsa04140	Autophagy - animal	11/285	137/8102	0.00876619	0.0398046	0.0263019	PDPK1, DAPK2, RAF1, TANK, AKT3, ITPR1, ATG101, ATG5, MAP2K1, PRKACB, ATG4C	11
hsa04720	Long-term potentiation	7/285	67/8102	0.0088616	0.0398046	0.0263019	RPS6KA2, PPP3CA, RAF1, PRKCA, ITPR1, MAP2K1, PRKACB	7
hsa05160	Hepatitis C	12/285	157/8102	0.00923763	0.0408244	0.0269758	FAS, GRB2, MX2, RAF1, CDKN1A, AKT3, PPP2R2C, CASP9, TNF, MAP2K1, RB1, EIF3E	12
hsa04919	Thyroid hormone signaling pathway	10/285	121/8102	0.0100598	0.0431603	0.0285193	PDPK1, NOTCH1, RAF1, THRA, AKT3, PRKCA, SLCO1C1, CASP9, MAP2K1, PRKACB	10
hsa05330	Allograft rejection	5/285	38/8102	0.0100812	0.0431603	0.0285193	FAS, HLA-DRB1, TNF, HLA-B, HLA-DOB	5
hsa05211	Renal cell carcinoma	7/285	69/8102	0.0103616	0.0436781	0.0288614	GRB2, PAK1, RAF1, PAK2, CDKN1A, AKT3, MAP2K1	7
hsa04611	Platelet activation	10/285	124/8102	0.0118392	0.0491506	0.0324775	GP1BB, ADCY9, SYK, SNAP23, AKT3, ITPR1, FYN, PRKACB, PLA2G4C, GP6	10
hsa05219	Bladder cancer	5/285	41/8102	0.0138222	0.0560213	0.0370175	DAPK2, RAF1, CDKN1A, MAP2K1, RB1	5
hsa01524	Platinum drug resistance	7/285	73/8102	0.0139031	0.0560213	0.0370175	PDPK1, FAS, ATM, GSTM4, CDKN1A, AKT3, CASP9	7
hsa05032	Morphine addiction	8/285	91/8102	0.0144666	0.0572032	0.0377985	PDE10A, CACNA1A, ADCY9, GNB5, KCNJ3, PRKCA, PRKACB, GABRB3	8
hsa04022	cGMP-PKG signaling pathway	12/285	167/8102	0.014614	0.0572032	0.0377985	ADRB3, MRVI1, CREB1, PPP3CA, ADCY9, RAF1, TRPC6, AKT3, MEF2A, ITPR1, PRKCE, MAP2K1	12
hsa04114	Oocyte meiosis	10/285	129/8102	0.0153207	0.0583037	0.0385257	RPS6KA2, CPEB3, PPP3CA, ADCY9, CUL1, ITPR1, MAP2K1, PRKACB, PGR, CDC23	10
hsa04926	Relaxin signaling pathway	10/285	129/8102	0.0153207	0.0583037	0.0385257	CREB1, GRB2, ADCY9, RAF1, GNB5, AKT3, PRKCA, MAP2K1, PRKACB, MAP2K7	10
hsa04014	Ras signaling pathway	15/285	232/8102	0.0167289	0.0626062	0.0413687	FGFR2, PDGFRA, GRB2, PAK1, RAF1, ANGPT1, PAK2, GNB5, AKT3, PRKCA, MAP2K1, PRKACB, PLA2G4C, FLT3, ANGPT4	15
hsa04068	FoxO signaling pathway	10/285	131/8102	0.0169082	0.0626062	0.0413687	PDPK1, GRB2, RAF1, ATM, CDKN1A, GADD45B, AKT3, IL6, MAP2K1, PLK2	10
hsa04730	Long-term depression	6/285	60/8102	0.0183232	0.0669409	0.044233	CACNA1A, RAF1, PRKCA, ITPR1, MAP2K1, PLA2G4C	6
hsa04270	Vascular smooth muscle contraction	10/285	133/8102	0.0186146	0.0671104	0.0443449	MRVI1, ADCY9, RAF1, MYH11, PRKCA, ITPR1, PRKCE, MAP2K1, PRKACB, PLA2G4C	10
hsa04218	Cellular senescence	11/285	156/8102	0.0215059	0.0765276	0.0505676	PPP3CA, RAF1, ATM, CDKN1A, GADD45B, AKT3, ITPR1, IL6, MAP2K1, RB1, HLA-B	11
hsa01523	Antifolate resistance	4/285	31/8102	0.0223299	0.0774479	0.0511757	ATIC, ABCC4, TNF, IL6	4
hsa04710	Circadian rhythm	4/285	31/8102	0.0223299	0.0774479	0.0511757	CREB1, NPAS2, CUL1, CLOCK	4
hsa04915	Estrogen signaling pathway	10/285	138/8102	0.023431	0.0795616	0.0525724	CREB1, GRB2, ADCY9, RAF1, KCNJ3, AKT3, ITPR1, MAP2K1, PRKACB, PGR	10
hsa04071	Sphingolipid signaling pathway	9/285	119/8102	0.0241008	0.0795616	0.0525724	PDPK1, RAF1, AKT3, PPP2R2C, PRKCA, PRKCE, TNF, FYN, MAP2K1	9
hsa04722	Neurotrophin signaling pathway	9/285	119/8102	0.0241008	0.0795616	0.0525724	RPS6KA2, PDPK1, GRB2, RAF1, AKT3, MAP2K1, MAP2K7, MAP2K5, TP73	9
hsa04935	Growth hormone synthesis, secretion and action	9/285	119/8102	0.0241008	0.0795616	0.0525724	CREB1, GRB2, ADCY9, RAF1, AKT3, PRKCA, ITPR1, MAP2K1, PRKACB	9
hsa04916	Melanogenesis	8/285	101/8102	0.0255321	0.0832834	0.0550317	CREB1, ADCY9, RAF1, WNT3A, WNT6, PRKCA, MAP2K1, PRKACB	8
hsa05221	Acute myeloid leukemia	6/285	67/8102	0.0298438	0.0962023	0.0635682	GRB2, RAF1, RUNX1, AKT3, MAP2K1, FLT3	6
hsa04110	Cell cycle	9/285	124/8102	0.0304271	0.0969422	0.0640571	ATM, CUL1, CDKN1A, GADD45B, TFDP2, CDKN1C, RB1, ORC5, CDC23	9
hsa00532	Glycosaminoglycan biosynthesis - chondroitin sulfate / dermatan sulfate	3/285	20/8102	0.0315239	0.0992821	0.0656032	CHSY1, CSGALNACT1, DSE	3
