## Supplementary material for "Combined prenatal *Lactobacillus reuteri* and ω-3 supplementation synergistically modulates DNA methylation in neonatal T helper cells": Table S5

### Sheet: Blad1
ID	Description	GeneRatio	BgRatio	pvalue	p.adjust	qvalue	geneID	Count
hsa04724	Glutamatergic synapse	11/196	114/8102	9.17855e-05	0.0223758	0.0184256	GRM7, CACNA1A, SLC1A7, ADCY7, GNAI1, DLGAP1, ADCY9, GRIK4, KCNJ3, GRM5, PLA2G4C	11
hsa04015	Rap1 signaling pathway	15/196	210/8102	0.000165135	0.0223758	0.0184256	MAGI1, MAGI2, ADCY7, FGF4, MAPK11, PARD3, GNAI1, ADCY9, PIK3R3, FGFR1, RAP1GAP, FGFR2, PDGFC, PRKCZ, PRKD3	15
hsa04520	Adherens junction	8/196	71/8102	0.000293215	0.0226202	0.0186269	FER, PARD3, CSNK2A1, FGFR1, TGFBR2, NLK, IQGAP1, SMAD3	8
hsa05032	Morphine addiction	9/196	91/8102	0.000333878	0.0226202	0.0186269	CACNA1A, ADCY7, GABRB3, GNAI1, ADCY9, KCNJ5, PDE8A, CACNA1B, KCNJ3	9
hsa04940	Type I diabetes mellitus	6/196	43/8102	0.000536798	0.0290945	0.0239582	PTPRN2, HLA-DPB1, HLA-DMB, CPE, HLA-DQA1, HLA-B	6
hsa04072	Phospholipase D signaling pathway	11/196	148/8102	0.000892259	0.0385959	0.0317822	GRM7, AGPAT3, ADCY7, ADCY9, PIK3R3, AGTR1, GRM5, PDGFC, DNM3, DGKG, PLA2G4C	11
hsa04261	Adrenergic signaling in cardiomyocytes	11/196	150/8102	0.000996942	0.0385959	0.0317822	ATP1B3, ADCY7, MAPK11, ADRA1A, GNAI1, ADCY9, AGTR1, KCNQ1, PPP2R2C, SCN4B, CACNA2D3	11
hsa04360	Axon guidance	12/196	182/8102	0.0015018	0.0508735	0.0418924	PTCH1, EPHA4, NTNG1, PARD3, TRPC6, GNAI1, PIK3R3, EPHB3, ARHGEF12, PRKCZ, ABLIM3, TRPC4	12
hsa04020	Calcium signaling pathway	14/196	240/8102	0.00200516	0.0603775	0.0497185	ADRB3, CACNA1A, ADCY7, FGF4, MCU, ADRA1A, ADCY9, FGFR1, AGTR1, CACNA1B, GRM5, FGFR2, PDGFC, HTR2B	14
hsa04914	Progesterone-mediated oocyte maturation	8/196	100/8102	0.00282656	0.0695378	0.0572617	RPS6KA2, ADCY7, MAPK11, GNAI1, ADCY9, PIK3R3, STK10, CCNB1	8
hsa04611	Platelet activation	9/196	124/8102	0.00305177	0.0695378	0.0572617	ADCY7, MAPK11, GNAI1, ADCY9, PIK3R3, ARHGEF12, PRKCZ, PLA2G4C, GP6	9
hsa04723	Retrograde endocannabinoid signaling	10/196	148/8102	0.00307917	0.0695378	0.0572617	CACNA1A, ADCY7, MAPK11, GABRB3, GNAI1, ADCY9, KCNJ5, CACNA1B, KCNJ3, GRM5	10
hsa04659	Th17 cell differentiation	8/196	107/8102	0.00429072	0.089445	0.0736545	RXRA, MAPK11, IL6ST, HLA-DPB1, TGFBR2, HLA-DMB, HLA-DQA1, SMAD3	8
hsa04211	Longevity regulating pathway	7/196	89/8102	0.00563293	0.0975951	0.0803657	ADCY7, RB1CC1, ADCY9, PIK3R3, EIF4E, SESN1, PPARGC1A	7
hsa04725	Cholinergic synapse	8/196	113/8102	0.00595976	0.0975951	0.0803657	CACNA1A, ADCY7, GNAI1, ADCY9, PIK3R3, CACNA1B, KCNQ1, KCNJ3	8
hsa04810	Regulation of actin cytoskeleton	12/196	218/8102	0.00655176	0.0975951	0.0803657	PIP4K2A, FGF4, ITGA1, PIK3R3, ARPC1B, ITGB4, FGFR1, FGFR2, PDGFC, ARHGEF12, IQGAP1, ITGB7	12
hsa04726	Serotonergic synapse	8/196	115/8102	0.00661355	0.0975951	0.0803657	CACNA1A, GABRB3, GNAI1, KCNJ5, CACNA1B, KCNJ3, HTR2B, PLA2G4C	8
hsa00512	Mucin type O-glycan biosynthesis	4/196	32/8102	0.00702896	0.0975951	0.0803657	GALNT9, GALNTL6, GALNT7, GALNT2	4
hsa04970	Salivary secretion	7/196	93/8102	0.00714525	0.0975951	0.0803657	ADRB3, ATP1B3, ADCY7, ADRA1A, ADCY9, KCNN4, KCNMA1	7
hsa04022	cGMP-PKG signaling pathway	10/196	167/8102	0.00720259	0.0975951	0.0803657	ADRB3, MRVI1, ATP1B3, ADCY7, ADRA1A, TRPC6, GNAI1, ADCY9, KCNMA1, AGTR1	10
